# Automated data extraction of unstructured grey literature in health research: a mapping review of the current research literature

**DOI:** 10.1101/2023.06.29.23291656

**Authors:** Lena Schmidt, Saleh Mohamed, Nick Meader, Jaume Bacardit, Dawn Craig

## Abstract

The amount of grey literature and ‘softer’ intelligence from social media or websites is vast. Given the long lead-times of producing high-quality peer-reviewed health information this is causing a demand for new ways to provide prompt input for secondary research. To our knowledge this is the first review of automated data extraction methods or tools for health-related grey literature and soft intelligence, with a focus on (semi)automating horizon scans, health technology assessments, evidence maps, or other literature reviews.

We searched six databases to cover both health– and computer-science literature. After deduplication, 10% of the search results were screened by two reviewers, the remainder was single-screened up to an estimated 95% sensitivity; screening was stopped early after screening an additional 1000 results with no new includes. All full texts were retrieved, screened, and extracted by a single reviewer and 10% were checked in duplicate.

We included 84 papers covering automation for health-related social media, internet fora, news, patents, government agencies and charities, or trial registers. From each paper we answered three research questions: Firstly, important functionalities for users of the tool or method; secondly, information about the level of support and reliability; and thirdly, practical challenges and research gaps.

Poor availability of code, data, and usable tools leads to low transparency regarding performance and duplication of work. Financial implications, scalability, integration into downstream workflows, and meaningful evaluations should be carefully planned before starting to develop a tool, given the vast amounts of data and opportunities those tools offer to expedite research.
