## Supplementary material for "Automated data extraction of unstructured grey literature in health research: a mapping review of the current research literature": Exclusion Reasons

### Sheet: Question 1
Question:	Exlusion reason
ActiveScreener Id	Time of Screening	Title	Authors	Question	List of Reviewers		Answers
10035603	06/14/2022 06:36:39	A web-based tool for automatically linking clinical trials to their publications	Smalheiser, N. R., Holt, A. W.	Exlusion reason	Schmidt, Lena		"Works on clinical or personal health data"
10035143	05/30/2022 06:35:41	Twitter data mining for the social awareness of emerging technologies	Xin, L., Qianqian, X., Lucheng, H. et al.	Exlusion reason	Schmidt, Lena		"Topic-specific paper"
10034964	05/30/2022 12:52:16	Towards Large-scale Twitter Mining for Drug-related Adverse Events	Bian, J., Topaloglu, U., Yu, F.	Exlusion reason	Schmidt, Lena		"Topic-specific paper"
10034870	05/30/2022 06:29:36	Topic modelling enriched LSTM models for the detection of novel and emerging named entities from social media	Jansson, P., Liu, S.	Exlusion reason	Schmidt, Lena		"Other"
10034647	06/27/2022 13:27:07	Technological Innovations in Disease Management: Text Mining US Patent Data From 1995 to 2017	Huang, M., Zolnoori, M., Balls-Berry, J. E. et al.	Exlusion reason	Schmidt, Lena		"No original data extraction approach"
10034519	06/21/2022 03:29:07	A survey on deep learning for patent analysis	Krestel, R., Chikkamath, R., Hewel, C. et al.	Exlusion reason	Schmidt, Lena		"No original data extraction approach"
10034191	05/16/2022 12:46:44	Social media in public health: an analysis of national health authorities and leading causes of death in Spanish-speaking Latin American and Caribbean countries	Novillo-Ortiz, D., Hernández-Pérez, T.	Exlusion reason	Schmidt, Lena		"No original data extraction approach"
10033729	06/16/2022 12:25:06	Semantic query generation from eligibility criteria in clinical trials	Patel, C. O., Cimino, J. J.	Exlusion reason	Schmidt, Lena		"No English fulltext"
10033199	06/14/2022 03:33:35	Querying across genres for medical claims in news	Zuo, C., Acharya, N., Banerjee, R.	Exlusion reason	Schmidt, Lena		"Works on peer-reviewed texts"
10033144	05/16/2022 12:50:01	Pulse of the pandemic: Iterative topic filtering for clinical information extraction from social media	Wu, J., Sivaraman, V., Kumar, D. et al.	Exlusion reason	Schmidt, Lena		"Topic-specific paper"
10033073	06/21/2022 13:08:34	Product functional information based automatic patent classification: Method and experimental studies	Li, W. Q., Li, Y., Chen, J. et al.	Exlusion reason	Schmidt, Lena		"Other"
10032983	05/24/2022 06:13:53	Prediction of Personal Experience Tweets of Medication Use via Contextual Word Representations()	Jiang, K., Chen, T., Calix, R. A. et al.	Exlusion reason	Schmidt, Lena		"No original data extraction approach"
10032817	05/30/2022 11:14:23	Phonetic spelling filter for keyword selection in drug mention mining from social media	Pimpalkhute, P., Patki, A., Nikfarjam, A. et al.	Exlusion reason	Schmidt, Lena		"No original data extraction approach"
10032673	05/30/2022 11:44:28	Overview of the Third Social Media Mining for Health (SMM4H) Shared Tasks at EMNLP 2018	Weissenbacher, Davy, Sarker, Abeed, Paul, Michael J. et al.	Exlusion reason	Schmidt, Lena		"No original data extraction approach"
10032589	06/20/2022 08:27:11	Opinion mapping: Information visualization approaches for comparative sentiment analysis	H.hsu, W., Koduru, P.	Exlusion reason	Schmidt, Lena		"Topic-specific paper"
10032484	06/14/2022 06:44:02	On the Use of Textual and Visual Data from Online Social Networks for Predicting Community Health	Le, H., Nguyen, H.	Exlusion reason	Schmidt, Lena		"No original data extraction approach"
10032128	05/23/2022 09:30:41	Named entity recognition from Chinese adverse drug event reports with lexical feature based BiLSTM-CRF and tri-training	Chen, Y., Zhou, C., Li, T. et al.	Exlusion reason	Schmidt, Lena		"Works on clinical or personal health data"
10031704	05/30/2022 11:11:43	Medical sentiment analysis using social media: Towards building a patient assisted system	Yadav, S., Ekbal, A., Saha, S. et al.	Exlusion reason	Schmidt, Lena		"Topic-specific paper"
10031016	06/13/2022 09:55:50	Integrated social media knowledge capture in medical domain of Indonesia	Surendro, K., Satya, D. P., Yodihartomo, F.	Exlusion reason	Schmidt, Lena		"No original data extraction approach"
10030606	05/30/2022 12:32:22	Hybrid natural language processing for high-performance patent and literature mining in IBM Watson for Drug Discovery	Richard, L. Martin, Iraola, D. Martinez, Eric, Louie et al.	Exlusion reason	Schmidt, Lena		"No English fulltext"
10030373	07/02/2022 09:33:05	Grasping the health horizon: toward a virtual, interoperable platform of health innovations	Dawe, M., Dugdale, P., McGann, M.	Exlusion reason	Schmidt, Lena		"No English fulltext"
10030340	06/07/2022 06:48:26	Go to youtube and call me in the morning: Use of social media for chronic conditions	Liu, X., Zhang, B., Susarla, A. et al.	Exlusion reason	Schmidt, Lena		"No original data extraction approach"
10030066	05/17/2022 07:07:19	Filtering big data from social media - Building an early warning system for adverse drug reactions	Yang, M., Kiang, M., Shang, W.	Exlusion reason	Schmidt, Lena		"Duplicate"
10029837	05/17/2022 03:30:27	Exploring brand-name drug mentions on Twitter for pharmacovigilance	Carbonell, P., Mayer, M. A., Bravo, À	Exlusion reason	Schmidt, Lena		"No original data extraction approach"
10029731	06/20/2022 08:05:36	EventMiner: Mining events from annotated documents	Gupta, D., Strötgen, J., Berberich, K.	Exlusion reason	Schmidt, Lena		"Works on peer-reviewed texts"
10029626	06/27/2022 10:26:14	Establish a patent risk prediction model for emerging technologies using deep learning and data augmentation	Chi, Y. C., Wang, H. C.	Exlusion reason	Schmidt, Lena		"Other"
10029169	07/02/2022 09:31:38	Disease event detection based on deep modality analysis	Kitagawa, Y., Komachi, M., Aramaki, E. et al.	Exlusion reason	Schmidt, Lena		"Topic-specific paper"
10029058	05/23/2022 08:49:23	Development of an adverse drug reaction corpus from consumer health posts	Zolnoori, M., Patrick, T. B., Fung, K. W. et al.	Exlusion reason	Schmidt, Lena		"No English fulltext"
10028825	04/25/2022 07:45:39	Deep neural networks ensemble for detecting medication mentions in tweets	Weissenbacher, D., Sarker, A., Klein, A. et al.	Exlusion reason	Schmidt, Lena		"Topic-specific paper"
10028696	05/16/2022 12:49:44	A Data-Driven Method of Discovering Misspellings of Medication Names on Twitter	Jiang, K., Chen, T., Huang, L. et al.	Exlusion reason	Schmidt, Lena		"No original data extraction approach"
10028467	06/07/2022 06:49:40	A corpus for mining drug-related knowledge from Twitter chatter: Language models and their utilities	Sarker, A., Gonzalez, G.	Exlusion reason	Schmidt, Lena		"No original data extraction approach"
10028390	06/07/2022 07:01:05	Content-based management service for medical videos	Mendi, E., Bayrak, C., Cecen, S. et al.	Exlusion reason	Schmidt, Lena		"No original data extraction approach"
10028379	05/30/2022 07:12:40	A Content Analysis of Patient-Reported Medication Outcomes on Social Media	Ru, B., Harris, K., Yao, L.	Exlusion reason	Schmidt, Lena		"Topic-specific paper"
10028112	06/21/2022 12:19:54	A CNN-based feature extraction scheme for patent analysis	Wang, Y., Qi, J., Lei, L. et al.	Exlusion reason	Schmidt, Lena		"No original data extraction approach"
10027948	06/16/2022 09:49:46	Challenges of identifying unpublished data from clinical trials: Getting the best out of clinical trials registers and other novel sources	Isojarvi, J., Wood, H., Lefebvre, C. et al.	Exlusion reason	Schmidt, Lena		"No original data extraction approach"
10027825	06/13/2022 09:37:47	Building croatian medical dictionary from medical corpus	Kocijan, K., Kurolt, S., Mijić, L.	Exlusion reason	Schmidt, Lena		"No original data extraction approach"
10027810	06/07/2022 11:59:02	Bridging East and West: An Integration of TCM and Western Medicine in Medical Text Mining	Zhu, R.	Exlusion reason	Schmidt, Lena		"No English fulltext"
10027663	04/25/2022 07:01:54	Availability of information in Public Health on the Internet: An analysis of national health authorities in the Spanish-speaking Latin American and Caribbean countries	Novillo-Ortiz, D., Hernández-Pérez, T., Saigí-Rubió, F.	Exlusion reason	Schmidt, Lena		"No original data extraction approach"
10027567	07/02/2022 09:48:11	Automatic extraction of quantitative data from ClinicalTrials.gov to conduct meta-analyses	Pradhan, R., Hoaglin, D. C., Cornell, M. et al.	Exlusion reason	Schmidt, Lena		"No original data extraction approach"
10027533	04/25/2022 06:40:04	Automatic classification of free-text medical causes from death certificates for reactive mortality surveillance in France	Baghdadi, Y., Bourrée, A., Robert, A. et al.	Exlusion reason	Schmidt, Lena		"Works on clinical or personal health data"
10027433	06/14/2022 05:58:29	Automate Clinical Evidence Synthesis by Linking Trials to Publications with Text Analytics	Li, C., Gurulingappa, H., Karmalkar, P. et al.	Exlusion reason	Schmidt, Lena		"Works on clinical or personal health data"
10027432	05/30/2022 06:24:06	Automagically encoding Adverse Drug Reactions in MedDRA		Exlusion reason	Schmidt, Lena		"Works on clinical or personal health data"
10027189	07/02/2022 07:57:08	Applied actant-network theory: Toward the automated detection of technoscientific emergence from full-text publications and patents	Brock, D. C., Babko-Malaya, O., Pustejovsky, J. et al.	Exlusion reason	Schmidt, Lena		"No English fulltext"
10027044	05/23/2022 12:12:20	Analysis of Drug Data Mining with Clustering Technique Using K-Means Algorithm	Lia Hananto, A., Assiroj, P., Priyatna, B. et al.	Exlusion reason	Schmidt, Lena		"Topic-specific paper"
10026948	05/30/2022 06:43:19	The Adverse Drug Reactions From Patient Reports in Social Media Project: Protocol for an Evaluation Against a Gold Standard	Arnoux-Guenegou, A., Girardeau, Y., Chen, X. et al.	Exlusion reason	Schmidt, Lena		"No original data extraction approach"
10026883	05/16/2022 12:30:40	Active neural networks to detect mentions of changes to medication treatment in social media	Weissenbacher, D., Ge, S., Klein, A. et al.	Exlusion reason	Schmidt, Lena		"Topic-specific paper"
